# Drug Repurposing of potential drug targets for treatment of COVID-19

**DOI:** 10.1101/2021.06.02.21258223

**Authors:** Rajaneesh K. Gupta, Enyinna L. Nwachuku, Benjamin E. Zusman, Ruchira M. Jha, Ava M. Puccio

## Abstract

Drug repurposing has the potential to bring existing de-risked drugs for effective intervention in an ongoing pandemic—COVID-19 that has infected over 131 million, with 2.8 million people succumbing to the illness globally (as of April 04, 2021). We have used a novel `gene signature’-based drug repositioning strategy by applying widely accepted gene ranking algorithms to prioritize the FDA approved or under trial drugs. We mined publically available RNA sequencing (RNA-Seq) data using CLC Genomics Workbench 20 (QIAGEN) and identified 283 differentially expressed genes (FDR<0.05, log2FC>1) after a meta-analysis of three independent studies which were based on severe acute respiratory syndrome-related coronavirus 2 (SARS-CoV-2) infection in primary human airway epithelial cells. Ingenuity Pathway Analysis (IPA) revealed that SARS-CoV-2 activated key canonical pathways and gene networks that intricately regulate general anti-viral as well as specific inflammatory pathways. Drug database, extracted from the Metacore and IPA, identified 15 drug targets (with information on COVID-19 pathogenesis) with 46 existing drugs as potential-novel candidates for repurposing for COVID-19 treatment. We found 35 novel drugs that inhibit targets (ALPL, CXCL8, and IL6) already in clinical trials for COVID-19. Also, we found 6 existing drugs against 4 potential anti-COVID-19 targets (CCL20, CSF3, CXCL1, CXCL10) that might have novel anti-COVID-19 indications. Finally, these drug targets were computationally prioritized based on gene ranking algorithms, which revealed CXCL10 as the common and strongest candidate with 2 existing drugs. Furthermore, the list of 283 SARS-CoV-2-associated proteins could be valuable not only as anti-COVID-19 targets but also useful for COVID-19 biomarker development.
