## Supplementary Table 2 for "Drug Repurposing of potential drug targets for treatment of COVID-19"

### Sheet: Sheet1
Symbol	Entrez Gene Name	Expr Log Ratio	q-value	ENSEMBL
ABCA11P	ATP binding cassette subfamily A member 11, pseudogene	1.69	0.02	ENSG00000251595
ABHD17AP3	ABHD17A pseudogene 3	-1.99	0.04	ENSG00000250536
ADAMTS15	ADAM metallopeptidase with thrombospondin type 1 motif 15	-1.34	0.00285	ENSG00000166106
ADO	2-aminoethanethiol dioxygenase	-1.03	0.03	ENSG00000181915
ADRA2A	adrenoceptor alpha 2A	1.89	0.02	ENSG00000150594
AGAP14P	ArfGAP with GTPase domain, ankyrin repeat and PH domain 14, pseudogene	-1.73	0.02	ENSG00000279058
AK8	adenylate kinase 8	1.91	0.00779	ENSG00000165695
AKAP14	A-kinase anchoring protein 14	1.89	0.00988	ENSG00000186471
AKR1B1	aldo-keto reductase family 1 member B	-1.2	0.05	ENSG00000085662
AKR1C1/AKR1C2	aldo-keto reductase family 1 member C2	-1.25	5.79e-06	ENSG00000187134
ALDH1L2	aldehyde dehydrogenase 1 family member L2	1.25	0.01	ENSG00000136010
ALG10	ALG10 alpha-1,2-glucosyltransferase	1.23	0.03	ENSG00000139133
ALPL	alkaline phosphatase, biomineralization associated	1.4	0.01	ENSG00000162551
ANPEP	alanyl aminopeptidase, membrane	1.4	0.03	ENSG00000166825
AP4S1	adaptor related protein complex 4 subunit sigma 1	-1.32	0.02	ENSG00000100478
APOBEC3B	apolipoprotein B mRNA editing enzyme catalytic subunit 3B	1.29	0.02	ENSG00000179750
APOLD1	apolipoprotein L domain containing 1	1.28	0.03	ENSG00000178878
ARMCX4	armadillo repeat containing X-linked 4	1.68	0.04	ENSG00000196440
ARPC4-TTLL3	ARPC4-TTLL3 readthrough	-1.55	0.04	ENSG00000250151
ATAD5	ATPase family AAA domain containing 5	-1.34	0.05	ENSG00000176208
ATOH8	atonal bHLH transcription factor 8	-1.27	0.02	ENSG00000168874
ATP6V0A4	ATPase H+ transporting V0 subunit a4	1.71	0.00721	ENSG00000105929
BAIAP3	BAI1 associated protein 3	1.52	0.00849	ENSG00000007516
BCL2A1	BCL2 related protein A1	1.61	0.00196	ENSG00000140379
BNIPL	BCL2 interacting protein like	1.48	0.01	ENSG00000163141
BVES-AS1	BVES antisense RNA 1	-3.41	0.00034	ENSG00000203808
C11orf16	chromosome 11 open reading frame 16	1.57	0.03	ENSG00000176029
C11orf95	chromosome 11 open reading frame 95	-1.12	0.01	ENSG00000188070
C6orf118	chromosome 6 open reading frame 118	1.96	0.00373	ENSG00000112539
C9orf116	chromosome 9 open reading frame 116	1.46	0.02	ENSG00000160345
CA7	carbonic anhydrase 7	-1.84	0.03	ENSG00000168748
CASK-AS1	CASK antisense RNA 1	-1.84	0.03	ENSG00000233033
CBS/CBSL	cystathionine beta-synthase	2.15	0.0045	ENSG00000274276
CCDC13	coiled-coil domain containing 13	1.32	0.05	ENSG00000244607
CCDC146	coiled-coil domain containing 146	1.18	0.05	ENSG00000135205
CCDC180	coiled-coil domain containing 180	1.9	0.00392	ENSG00000197816
CCDC3	coiled-coil domain containing 3	1.3	0.04	ENSG00000151468
CCL20	C-C motif chemokine ligand 20	1.58	0.01	ENSG00000115009
CCT6B	chaperonin containing TCP1 subunit 6B	-1.34	0.05	ENSG00000132141
CD14	CD14 molecule	-3.36	9.91e-07	ENSG00000170458
CD70	CD70 molecule	-1.85	0.00444	ENSG00000125726
CDC14A	cell division cycle 14A	1.65	0.00523	ENSG00000079335
CDKL1	cyclin dependent kinase like 1	-1.42	0.02	ENSG00000100490
CDRT1	CMT1A duplicated region transcript 1	1.15	0.04	ENSG00000241322
CEL	carboxyl ester lipase	-1.09	0.03	ENSG00000170835
CFAP100	cilia and flagella associated protein 100	1.75	0.00804	ENSG00000163885
CFAP157	cilia and flagella associated protein 157	2.04	0.00183	ENSG00000160401
CFAP161	cilia and flagella associated protein 161	2.86	0.000588	ENSG00000156206
CFAP221	cilia and flagella associated protein 221	1.83	0.00677	ENSG00000163075
CFAP53	cilia and flagella associated protein 53	1.85	0.00256	ENSG00000172361
CFAP57	cilia and flagella associated protein 57	1.54	0.02	ENSG00000243710
CFAP70	cilia and flagella associated protein 70	1.09	0.04	ENSG00000156042
CFAP74	cilia and flagella associated protein 74	1.93	0.00674	ENSG00000142609
CFAP77	cilia and flagella associated protein 77	1.69	0.02	ENSG00000188523
CFTR	CF transmembrane conductance regulator	2.26	0.000561	ENSG00000001626
CHDH	choline dehydrogenase	-2.33	0.00232	ENSG00000016391
CHI3L2	chitinase 3 like 2	-2.29	0.00605	ENSG00000064886
CIBAR2	CBY1 interacting BAR domain containing 2	2.46	0.000746	ENSG00000153789
CMBL	carboxymethylenebutenolidase homolog	-1.31	0.00532	ENSG00000164237
CNNM1	cyclin and CBS domain divalent metal cation transport mediator 1	-1.45	0.00783	ENSG00000119946
CORO1A	coronin 1A	1.4	0.00102	ENSG00000102879
CROCC2	ciliary rootlet coiled-coil, rootletin family member 2	1.71	0.02	ENSG00000226321
CSF2	colony stimulating factor 2	2.18	0.000172	ENSG00000164400
CSF3	colony stimulating factor 3	2.15	4.79e-05	ENSG00000108342
CSGALNACT1	chondroitin sulfate N-acetylgalactosaminyltransferase 1	1.26	0.00986	ENSG00000147408
CXCL1	C-X-C motif chemokine ligand 1	1.09	0.01	ENSG00000163739
CXCL10	C-X-C motif chemokine ligand 10	2.01	0.00496	ENSG00000169245
CXCL14	C-X-C motif chemokine ligand 14	-1.2	0.0087	ENSG00000145824
CXCL3	C-X-C motif chemokine ligand 3	1.36	0.00025	ENSG00000163734
CXCL5	C-X-C motif chemokine ligand 5	1.29	0.02	ENSG00000163735
CXCL6	C-X-C motif chemokine ligand 6	1.25	0.01	ENSG00000124875
CXCL8	C-X-C motif chemokine ligand 8	1.12	0.02	ENSG00000169429
CYP2J2	cytochrome P450 family 2 subfamily J member 2	1.36	0.00581	ENSG00000134716
CYP4X1	cytochrome P450 family 4 subfamily X member 1	-1.03	0.04	ENSG00000186377
DAW1	dynein assembly factor with WD repeats 1	2.24	0.00317	ENSG00000123977
DCAF17	DDB1 and CUL4 associated factor 17	-1.16	0.000847	ENSG00000115827
DEFB4A/DEFB4B	defensin beta 4A	1.51	0.04	ENSG00000177257
DHRS4L2	dehydrogenase/reductase 4 like 2	-1.23	0.02	ENSG00000187630
DNAAF1	dynein axonemal assembly factor 1	1.52	0.03	ENSG00000154099
DNAH1	dynein axonemal heavy chain 1	2.07	0.00128	ENSG00000114841
DNAH12	dynein axonemal heavy chain 12	1.45	0.03	ENSG00000174844
DNAL1	dynein axonemal light chain 1	1.06	0.05	ENSG00000119661
DRC7	dynein regulatory complex subunit 7	2.22	0.00116	ENSG00000159625
DUOXA2	dual oxidase maturation factor 2	2.12	0.00193	ENSG00000140274
DUSP8	dual specificity phosphatase 8	1.16	0.02	ENSG00000184545
DUSP9	dual specificity phosphatase 9	-1.55	0.0012	ENSG00000130829
DYNC2H1	dynein cytoplasmic 2 heavy chain 1	1.2	0.01	ENSG00000187240
ECT2L	epithelial cell transforming 2 like	1.42	0.04	ENSG00000203734
EFHC2	EF-hand domain containing 2	1.99	0.00372	ENSG00000183690
EGF	epidermal growth factor	-2.06	0.00115	ENSG00000138798
EIF4EBP3	eukaryotic translation initiation factor 4E binding protein 3	-1.01	0.0065	ENSG00000243056
ENO4	enolase 4	1.56	0.02	ENSG00000188316
ERICH5	glutamate rich 5	1.32	0.01	ENSG00000177459
F8A1 (includes others)	coagulation factor VIII associated 1	2.35	0.02	ENSG00000277150
FABP6	fatty acid binding protein 6	1.28	0.03	ENSG00000170231
FAM131C	family with sequence similarity 131 member C	-1.26	0.02	ENSG00000185519
FAM167A	family with sequence similarity 167 member A	1.55	0.00271	ENSG00000154319
FAM187A	family with sequence similarity 187 member A	1.94	0.00367	ENSG00000214447
FAM86C2P	family with sequence similarity 86, member A pseudogene	-1.44	0.03	ENSG00000160172
FAM89A	family with sequence similarity 89 member A	-1.46	0.00116	ENSG00000182118
FBXO10	F-box protein 10	-1.08	0.03	ENSG00000147912
FCHO1	FCH and mu domain containing endocytic adaptor 1	-1.5	0.02	ENSG00000130475
FGD3	FYVE, RhoGEF and PH domain containing 3	-1.21	0.01	ENSG00000127084
FMO3	flavin containing dimethylaniline monoxygenase 3	1.63	0.02	ENSG00000007933
FSD1L	fibronectin type III and SPRY domain containing 1 like	1.13	0.03	ENSG00000106701
GAS2L2	growth arrest specific 2 like 2	1.33	0.04	ENSG00000270765
GASAL1	growth arrest associated lncRNA 1	-1.12	0.03	ENSG00000253669
GATA2	GATA binding protein 2	-1.57	0.03	ENSG00000179348
GATD3A/GATD3B	glutamine amidotransferase like class 1 domain containing 3A	-1.07	0.04	ENSG00000160221
GBP5	guanylate binding protein 5	1.56	0.00692	ENSG00000154451
GKAP1	G kinase anchoring protein 1	-2	0.0023	ENSG00000165113
GLT8D2	glycosyltransferase 8 domain containing 2	-1.16	0.04	ENSG00000120820
GRK5	G protein-coupled receptor kinase 5	1.58	0.00479	ENSG00000198873
GSTA2	glutathione S-transferase alpha 2	2.09	0.0068	ENSG00000244067
H1-5	H1.5 linker histone, cluster member	2.29	0.00183	ENSG00000184357
H2AC11	H2A clustered histone 11	1.73	0.00999	ENSG00000196787
H2AC13	H2A clustered histone 13	2.64	0.00151	ENSG00000196747
H2BC18	H2B clustered histone 18	2.11	0.000752	ENSG00000203814
H3C1	H3 clustered histone 1	1.78	0.03	ENSG00000275714
H3C6	H3 clustered histone 6	1.49	0.01	ENSG00000274750
H4C4	H4 clustered histone 4	1.43	0.05	ENSG00000277157
HAS2	hyaluronan synthase 2	1.27	0.0015	ENSG00000170961
HAUS4	HAUS augmin like complex subunit 4	1.05	0.02	ENSG00000092036
HKDC1	hexokinase domain containing 1	-1.1	0.02	ENSG00000156510
HSD11B2	hydroxysteroid 11-beta dehydrogenase 2	-1.2	0.02	ENSG00000176387
HSD17B14	hydroxysteroid 17-beta dehydrogenase 14	-1.31	0.00224	ENSG00000087076
IFI44	interferon induced protein 44	1.25	0.000223	ENSG00000137965
IFI44L	interferon induced protein 44 like	1.07	0.01	ENSG00000137959
IFITM10	interferon induced transmembrane protein 10	-1.07	0.03	ENSG00000244242
IL16	interleukin 16	-1.94	0.00518	ENSG00000172349
IL17C	interleukin 17C	1.63	0.01	ENSG00000124391
IL18R1	interleukin 18 receptor 1	1.29	0.00685	ENSG00000115604
IL2RG	interleukin 2 receptor subunit gamma	1.45	0.05	ENSG00000147168
IL36G	interleukin 36 gamma	2.8	1.39e-08	ENSG00000136688
IL6	interleukin 6	2.18	4.89e-05	ENSG00000136244
IL7R	interleukin 7 receptor	1.73	0.02	ENSG00000168685
ING3	inhibitor of growth family member 3	1.06	0.02	ENSG00000071243
INHBA	inhibin subunit beta A	1.59	0.000417	ENSG00000122641
INPP5J	inositol polyphosphate-5-phosphatase J	-1.85	0.00786	ENSG00000185133
IQCD	IQ motif containing D	1.45	0.02	ENSG00000166578
IQUB	IQ motif and ubiquitin domain containing	1.48	0.03	ENSG00000164675
ITGB3BP	integrin subunit beta 3 binding protein	-1.09	0.04	ENSG00000142856
KBTBD7	kelch repeat and BTB domain containing 7	1.07	0.03	ENSG00000120696
KIF11	kinesin family member 11	1.1	0.03	ENSG00000138160
KRT4	keratin 4	1.03	0.05	ENSG00000170477
KRTAP2-3/KRTAP2-4	keratin associated protein 2-3	1.05	0.03	ENSG00000212724
LINC00240	long intergenic non-protein coding RNA 240	-1.44	0.03	ENSG00000224843
LOXL4	lysyl oxidase like 4	-1.41	0.03	ENSG00000138131
LRRC29	leucine rich repeat containing 29	-1.5	0.02	ENSG00000125122
LRRC37A4P	leucine rich repeat containing 37 member A4, pseudogene	1.14	0.04	ENSG00000214425
LRRC4	leucine rich repeat containing 4	1.27	0.00394	ENSG00000128594
LTF	lactotransferrin	-1.29	0.05	ENSG00000012223
LY75	lymphocyte antigen 75	1.59	0.00228	ENSG00000054219
LY75-CD302	LY75-CD302 readthrough	-1.31	0.00648	ENSG00000248672
LYPD6B	LY6/PLAUR domain containing 6B	1.24	0.05	ENSG00000150556
MAFB	MAF bZIP transcription factor B	-1.16	0.03	ENSG00000204103
MAK	male germ cell associated kinase	1.54	0.02	ENSG00000111837
MAN1C1	mannosidase alpha class 1C member 1	-1.12	0.00974	ENSG00000117643
MAP1A	microtubule associated protein 1A	1.14	0.05	ENSG00000166963
MAP3K19	mitogen-activated protein kinase kinase kinase 19	1.37	0.04	ENSG00000176601
MAP3K8	mitogen-activated protein kinase kinase kinase 8	1.55	0.000527	ENSG00000107968
MAPK15	mitogen-activated protein kinase 15	1.07	0.02	ENSG00000181085
MCTP1	multiple C2 and transmembrane domain containing 1	-1.02	0.00974	ENSG00000175471
MDM1	Mdm1 nuclear protein	1.11	0.04	ENSG00000111554
MED30	mediator complex subunit 30	1.33	0.00902	ENSG00000164758
MFSD2B	major facilitator superfamily domain containing 2B	-1.12	0.02	ENSG00000205639
MNS1	meiosis specific nuclear structural 1	1.4	0.04	ENSG00000138587
MORN3	MORN repeat containing 3	1.28	0.01	ENSG00000139714
MTCP1	mature T cell proliferation 1	-1.23	0.04	ENSG00000214827
MTFP1	mitochondrial fission process 1	-1.05	0.03	ENSG00000242114
MUC15	mucin 15, cell surface associated	1.48	0.00903	ENSG00000169550
MUC19	mucin 19, oligomeric	-1.12	0.04	ENSG00000205592
MUC21	mucin 21, cell surface associated	1.47	0.00616	ENSG00000204544
MXRA5	matrix remodeling associated 5	-1.39	0.000539	ENSG00000101825
NEK5	NIMA related kinase 5	2.13	0.00117	ENSG00000197168
NID1	nidogen 1	-1.22	0.03	ENSG00000116962
NPIPA5 (includes others)	nuclear pore complex interacting protein family member A5	-1.74	0.02	ENSG00000183793
NPIPB5 (includes others)	nuclear pore complex interacting protein family member B5	-1.63	0.03	ENSG00000254206
NRARP	NOTCH regulated ankyrin repeat protein	-1.07	0.01	ENSG00000198435
NRIP3	nuclear receptor interacting protein 3	1.48	0.00515	ENSG00000175352
ODF3B	outer dense fiber of sperm tails 3B	1.4	0.00596	ENSG00000177989
PALM	paralemmin	-1.14	0.00586	ENSG00000099864
PAQR6	progestin and adipoQ receptor family member 6	-1.65	0.01	ENSG00000160781
PCDHAC1	protocadherin alpha subfamily C, 1	1.17	0.05	ENSG00000248383
PCDHGB7	protocadherin gamma subfamily B, 7	-1.19	0.04	ENSG00000254122
PECR	peroxisomal trans-2-enoyl-CoA reductase	-1.01	0.02	ENSG00000115425
PGLYRP4	peptidoglycan recognition protein 4	1.34	0.00604	ENSG00000163218
PIH1D2	PIH1 domain containing 2	1.37	0.04	ENSG00000150773
PNLIPRP3	pancreatic lipase related protein 3	-1.11	0.01	ENSG00000203837
POU6F1	POU class 6 homeobox 1	1.9	0.04	ENSG00000184271
PPARGC1A	PPARG coactivator 1 alpha	-1.18	0.0061	ENSG00000109819
PRIM2	DNA primase subunit 2	1.15	0.02	ENSG00000146143
PTPRZ1	protein tyrosine phosphatase receptor type Z1	1.34	0.01	ENSG00000106278
RBM14-RBM4	RBM14-RBM4 readthrough	-1.54	0.02	ENSG00000248643
RFX3	regulatory factor X3	1.19	0.04	ENSG00000080298
RIBC1	RIB43A domain with coiled-coils 1	1.49	0.02	ENSG00000158423
RIBC2	RIB43A domain with coiled-coils 2	1.93	0.00754	ENSG00000128408
RNASE1	ribonuclease A family member 1, pancreatic	-1.14	0.02	ENSG00000129538
RND1	Rho family GTPase 1	1.18	0.02	ENSG00000172602
RP1	RP1 axonemal microtubule associated	1.98	0.00154	ENSG00000104237
RPL6P27	ribosomal protein L6 pseudogene 27	3.28	0.00225	ENSG00000235552
RSAD2	radical S-adenosyl methionine domain containing 2	1.33	0.02	ENSG00000134321
RSPH10B/RSPH10B2	radial spoke head 10 homolog B	2.37	0.00124	ENSG00000155026
RTEL1-TNFRSF6B	RTEL1-TNFRSF6B readthrough (NMD candidate)	1.28	0.05	ENSG00000026036
RWDD2A	RWD domain containing 2A	1.29	0.01	ENSG00000013392
S100A8	S100 calcium binding protein A8	1.37	5.73e-06	ENSG00000143546
SAA2-SAA4	SAA2-SAA4 readthrough	1.23	0.03	ENSG00000255071
SCN4B	sodium voltage-gated channel beta subunit 4	-1.05	0.02	ENSG00000177098
SCNN1D	sodium channel epithelial 1 subunit delta	2.09	0.02	ENSG00000162572
SCUBE3	signal peptide, CUB domain and EGF like domain containing 3	2.19	0.02	ENSG00000146197
SDK1	sidekick cell adhesion molecule 1	1.41	0.02	ENSG00000146555
SENP3-EIF4A1	SENP3-EIF4A1 readthrough (NMD candidate)	2.14	0.00854	ENSG00000277957
SERPINA1	serpin family A member 1	-1.1	0.01	ENSG00000197249
SERPINB2	serpin family B member 2	1.06	0.00109	ENSG00000197632
SERPINB4	serpin family B member 4	1.03	0.03	ENSG00000206073
SHISA2	shisa family member 2	-1.44	0.03	ENSG00000180730
SLC13A5	solute carrier family 13 member 5	1.61	0.00516	ENSG00000141485
SLC16A7	solute carrier family 16 member 7	-1.13	0.04	ENSG00000118596
SLC25A19	solute carrier family 25 member 19	-1.14	0.00999	ENSG00000125454
SLC25A33	solute carrier family 25 member 33	-1.08	0.04	ENSG00000171612
SLC5A3	solute carrier family 5 member 3	-1.06	0.00297	ENSG00000198743
SLCO1B3	solute carrier organic anion transporter family member 1B3	1.33	0.03	ENSG00000111700
SOX6	SRY-box transcription factor 6	-1.08	0.05	ENSG00000110693
SPACA9	sperm acrosome associated 9	1.49	0.00617	ENSG00000165698
SPATA33	spermatogenesis associated 33	1.24	0.03	ENSG00000167523
SPESP1	sperm equatorial segment protein 1	-1.09	0.03	ENSG00000258484
SPIN4	spindlin family member 4	-1.2	0.01	ENSG00000186767
SPINK1	serine peptidase inhibitor Kazal type 1	-1.23	0.02	ENSG00000164266
SPOCD1	SPOC domain containing 1	1.35	0.00141	ENSG00000134668
SPP1	secreted phosphoprotein 1	-2.56	0.000205	ENSG00000118785
SPRR2A	small proline rich protein 2A	2.45	2.05e-08	ENSG00000241794
SPRR2B	small proline rich protein 2B	1.65	0.03	ENSG00000196805
SPRR2D	small proline rich protein 2D	2.57	4.07e-07	ENSG00000163216
SPRR2E	small proline rich protein 2E	1.71	0.00834	ENSG00000203785
SPRR2F	small proline rich protein 2F	2.56	0.000345	ENSG00000244094
SPRY4	sprouty RTK signaling antagonist 4	1.1	0.00703	ENSG00000187678
SYNE1	spectrin repeat containing nuclear envelope protein 1	1.01	0.04	ENSG00000131018
TAB3-AS2	TAB3 antisense RNA 2	-1.57	0.03	ENSG00000235512
TBC1D3 (includes others)	TBC1 domain family member 3	-1.77	0.02	ENSG00000274611
TCHH	trichohyalin	-1.15	0.02	ENSG00000159450
TIAF1	TGFB1-induced anti-apoptotic factor 1	-1.94	0.009	ENSG00000221995
TLN2	talin 2	-1.18	0.03	ENSG00000171914
TMEM106A	transmembrane protein 106A	1.05	0.03	ENSG00000184988
TMEM189-UBE2V1	TMEM189-UBE2V1 readthrough	2.46	0.02	ENSG00000124208
TMEM232	transmembrane protein 232	1.65	0.01	ENSG00000186952
TNFRSF19	TNF receptor superfamily member 19	1.46	0.00749	ENSG00000127863
TNFRSF9	TNF receptor superfamily member 9	1.76	0.01	ENSG00000049249
TNFSF12-TNFSF13	TNFSF12-TNFSF13 readthrough	-1.64	0.05	ENSG00000248871
TNFSF9	TNF superfamily member 9	-1.81	0.000377	ENSG00000125657
TRIM36	tripartite motif containing 36	1.45	0.05	ENSG00000152503
TRIM59	tripartite motif containing 59	1.38	0.00849	ENSG00000213186
TRIML2	tripartite motif family like 2	1.9	0.02	ENSG00000179046
TRMO	tRNA methyltransferase O	1.4	0.00283	ENSG00000136932
TTC16	tetratricopeptide repeat domain 16	2.08	0.0053	ENSG00000167094
TTC25	tetratricopeptide repeat domain 25	1.46	0.03	ENSG00000204815
TTLL10-AS1	TTLL10 antisense RNA 1	2.31	0.00436	ENSG00000205231
TTLL9	tubulin tyrosine ligase like 9	1.74	0.03	ENSG00000131044
TTN	titin	1.32	0.000871	ENSG00000155657
TUBB2B	tubulin beta 2B class IIb	1.61	0.03	ENSG00000137285
UGT1A4	UDP glucuronosyltransferase family 1 member A4	-1.9	0.04	ENSG00000244474
UPK3B	uroplakin 3B	1.32	0.03	ENSG00000243566
VNN1	vanin 1	1.57	0.03	ENSG00000112299
VNN3	vanin 3	1.21	0.02	ENSG00000093134
WASH3P	WASP family homolog 3, pseudogene	1.1	0.03	ENSG00000185596
WDHD1	WD repeat and HMG-box DNA binding protein 1	-1.02	0.00973	ENSG00000198554
XAF1	XIAP associated factor 1	1.86	9.57e-05	ENSG00000132530
XYLT1	xylosyltransferase 1	-1.05	0.05	ENSG00000103489
ZBED6CL	ZBED6 C-terminal like	-1.89	0.00113	ENSG00000188707
ZBTB7C	zinc finger and BTB domain containing 7C	1.2	0.02	ENSG00000184828
ZKSCAN4	zinc finger with KRAB and SCAN domains 4	-1.03	0.04	ENSG00000187626
ZNF114	zinc finger protein 114	-1.5	0.01	ENSG00000178150
ZNF174	zinc finger protein 174	-1.01	0.02	ENSG00000103343
ZNF341	zinc finger protein 341	-1.14	0.01	ENSG00000131061
ZNF433	zinc finger protein 433	1.28	0.03	ENSG00000197647
ZNF440	zinc finger protein 440	1.18	0.02	ENSG00000171295
ZNF488	zinc finger protein 488	-1.19	0.03	ENSG00000265763
ZNF665	zinc finger protein 665	1.43	0.03	ENSG00000197497
ZNF708	zinc finger protein 708	1.05	0.04	ENSG00000182141
ZNF785	zinc finger protein 785	1.41	0.02	ENSG00000197162
ZNF793	zinc finger protein 793	1.03	0.02	ENSG00000188227
ZNF816	zinc finger protein 816	-1.13	0.00407	ENSG00000180257
ZNF826P	zinc finger protein 826, pseudogene	1.35	0.05	ENSG00000231205
ZWILCH	zwilch kinetochore protein	1.01	0.01	ENSG00000174442
