## Supplementary Table 3 for "Drug Repurposing of potential drug targets for treatment of COVID-19"

### Sheet: S3A
© 2000-2020 QIAGEN. All rights reserved.
Category	p-value	Molecules
Infectious Diseases	9.4E-09-1.15E-02	ADRA2A,ALPL,ANPEP,ATP6V0A4,BAIAP3,CCL20,CD14,CD70,CEL,CFTR,CHI3L2,CNNM1,CSF2,CXCL1,CXCL10,CXCL6,CXCL8,DEFB4A/DEFB4B,DNAL1,DYNC2H1,EFHC2,EGF,GBP5,GRK5,H1-5,H2AC11,IFI44,IFI44L,IL16,IL2RG,IL36G,IL6,IL7R,IQUB,KBTBD7,KIF11,LTF,MAP1A,MED30,POU6F1,PPARGC1A,RND1,RSAD2,RSPH10B/RSPH10B2,S100A8,SERPINA1,SPP1,SPRR2A,SYNE1,VNN1,XAF1,ZNF785
Inflammatory Response	1.81E-08-1.28E-02	ADRA2A,ALPL,ANPEP,APOBEC3B,BCL2A1,CA7,CCL20,CD14,CD70,CFTR,CORO1A,CSF2,CSF3,CXCL1,CXCL10,CXCL14,CXCL3,CXCL5,CXCL6,CXCL8,DEFB4A/DEFB4B,DNAAF1,DNAH1,DNAL1,GATA2,IFI44,IFI44L,IL16,IL17C,IL2RG,IL36G,IL6,IL7R,LTF,LY75,PGLYRP4,PPARGC1A,RSAD2,S100A8,SERPINA1,SERPINB2,SERPINB4,SPINK1,SPP1,TNFRSF9,TNFSF9,TRIM36,VNN1
Dermatological Diseases and Conditions	3.28E-08-1.04E-02	ADAMTS15,AKR1C1/AKR1C2,ANPEP,ATOH8,C6orf118,CCL20,CD14,CFAP157,CFAP161,CSF2,CXCL1,CXCL10,CXCL3,CXCL5,CXCL6,CXCL8,DCAF17,DEFB4A/DEFB4B,DNAH12,EFHC2,EGF,GKAP1,IFI44,IFI44L,IL16,IL17C,IL2RG,IL36G,IL6,IQUB,LOXL4,LTF,LY75,LY75-CD302,MAP3K19,MUC21,NEK5,NID1,PALM,PCDHAC1,PPARGC1A,RP1,RSAD2,RWDD2A,S100A8,SDK1,SERPINA1,SERPINB2,SERPINB4,SLCO1B3,SPRR2A,SPRR2B,SPRR2D,SPRR2E,SYNE1,TLN2,TRIM36,TRIML2,TTN,VNN1…
Organismal Injury and Abnormalities	3.28E-08-1.28E-02	ADAMTS15,ADO,ADRA2A,AK8,AKAP14,AKR1B1,AKR1C1/AKR1C2,ALDH1L2,ALG10,ALPL,ANPEP,AP4S1,APOBEC3B,APOLD1,ARMCX4,ARPC4-TTLL3,ATAD5,ATOH8,ATP6V0A4,BAIAP3,BCL2A1,BNIPL,C11orf16,C6orf118,C9orf116,CA7,CBS/CBSL,CCDC13,CCDC146,CCDC180,CCDC3,CCL20,CCT6B,CD14,CD70,CDC14A,CDKL1,CDRT1,CEL,CFAP100,CFAP157,CFAP161,CFAP221,CFAP53,CFAP57,CFAP70,CFAP74,CFAP77,CFTR,CHDH,CHI3L2,CIBAR2,CMBL,CNNM1,CORO1A,CROCC2,CSF2,CSF3,…
Gastrointestinal Disease	1.79E-06-1.28E-02	ADAMTS15,ADO,ADRA2A,AK8,AKAP14,AKR1B1,AKR1C1/AKR1C2,ALDH1L2,ALG10,ALPL,ANPEP,APOLD1,ARMCX4,ARPC4-TTLL3,ATAD5,ATP6V0A4,BAIAP3,BCL2A1,C11orf16,C6orf118,C9orf116,CA7,CBS/CBSL,CCDC13,CCDC146,CCDC180,CCDC3,CCL20,CCT6B,CD14,CD70,CDC14A,CDKL1,CDRT1,CEL,CFAP100,CFAP157,CFAP161,CFAP221,CFAP53,CFAP57,CFAP70,CFAP74,CFAP77,CFTR,CHDH,CHI3L2,CIBAR2,CMBL,CNNM1,CORO1A,CROCC2,CSF3,CSGALNACT1,CXCL1,CXCL10,CXCL14,C…
Hepatic System Disease	1.79E-06-1.28E-02	ALPL,CFTR,CXCL1,CXCL10,CXCL5,CXCL6,CXCL8,IL17C,IL2RG,IL6,IL7R,SERPINA1,SPP1
Inflammatory Disease	1.79E-06-1.28E-02	ADRA2A,ALPL,BCL2A1,CA7,CCL20,CD14,CD70,CFTR,CIBAR2,CSF2,CSGALNACT1,CXCL1,CXCL10,CXCL14,CXCL3,CXCL5,CXCL6,CXCL8,DEFB4A/DEFB4B,DNAAF1,DNAH1,DNAL1,EGF,GATA2,GRK5,IL16,IL17C,IL2RG,IL36G,IL6,IL7R,LTF,LY75,MAFB,PPARGC1A,RFX3,S100A8,SERPINA1,SERPINB2,SERPINB4,SPINK1,SPP1,SYNE1
Psychological Disorders	1.79E-06-1.28E-02	ADRA2A,ALPL,CA7,CXCL1,CXCL10,CXCL5,CXCL6,CXCL8,IL6,SCN4B,SPINK1
Cancer	2.02E-05-1.28E-02	ADAMTS15,ADO,ADRA2A,AK8,AKAP14,AKR1B1,AKR1C1/AKR1C2,ALDH1L2,ALG10,ALPL,ANPEP,AP4S1,APOBEC3B,APOLD1,ARMCX4,ARPC4-TTLL3,ATAD5,ATOH8,ATP6V0A4,BAIAP3,BCL2A1,BNIPL,C11orf16,C6orf118,C9orf116,CA7,CBS/CBSL,CCDC13,CCDC146,CCDC180,CCDC3,CCL20,CCT6B,CD14,CD70,CDC14A,CDKL1,CDRT1,CEL,CFAP100,CFAP157,CFAP161,CFAP221,CFAP53,CFAP57,CFAP70,CFAP74,CFAP77,CFTR,CHDH,CHI3L2,CIBAR2,CMBL,CNNM1,CORO1A,CROCC2,CSF2,CSF3,…
Tumor Morphology	2.02E-05-1.15E-02	CD14,CSF2,CSF3,CXCL1,CXCL5,CXCL6,EGF,IL6,INHBA
Hereditary Disorder	4.19E-05-1.28E-02	ADRA2A,ALG10,ALPL,AP4S1,CDC14A,CFAP53,CFTR,CXCL14,CXCL5,CXCL8,DNAAF1,DNAH1,DNAL1,GAS2L2,IL17C,IL6,LTF,MAFB,MNS1,SCN4B,SERPINA1,SLC25A19,SPINK1,SPP1,SYNE1,TRIM36,TTC25,TTN,TUBB2B,XYLT1,ZNF341
Neurological Disease	4.19E-05-1.28E-02	ADAMTS15,ADRA2A,AKAP14,AKR1B1,AKR1C1/AKR1C2,ALDH1L2,ALG10,ALPL,ANPEP,AP4S1,ARPC4-TTLL3,ATP6V0A4,BAIAP3,C6orf118,CA7,CBS/CBSL,CCDC13,CCDC146,CCDC180,CCL20,CD14,CD70,CDC14A,CDKL1,CEL,CFAP100,CFAP157,CFAP221,CFAP53,CFAP57,CFAP70,CFAP74,CFAP77,CFTR,CHDH,CHI3L2,CIBAR2,CMBL,CNNM1,CSF2,CSF3,CSGALNACT1,CXCL1,CXCL10,CXCL14,CXCL5,CXCL8,CYP2J2,CYP4X1,DAW1,DCAF17,DNAAF1,DNAH1,DNAH12,DRC7,DUOXA2,DYNC2H1,ECT2L…
Respiratory Disease	6.94E-05-1.28E-02	ADRA2A,ALPL,ANPEP,ATAD5,CA7,CD14,CD70,CFAP70,CFTR,CXCL10,CXCL8,DAW1,DNAAF1,DNAH1,DNAL1,DRC7,EFHC2,EGF,FSD1L,GAS2L2,IL18R1,IL6,IL7R,INPP5J,LTF,MDM1,PCDHAC1,PCDHGB7,PPARGC1A,SERPINA1,SLCO1B3,SPP1,SYNE1,TTC25,TTN,ZNF433
Ophthalmic Disease	8.91E-05-1.28E-02	ADRA2A,AKR1B1,CXCL8,IL6,MAFB,S100A8,SERPINA1
Cardiovascular Disease	1.9E-04-1.28E-02	ADAMTS15,ADRA2A,ALG10,ALPL,APOBEC3B,CA7,CCL20,CD14,CFAP53,CSF2,CSF3,CSGALNACT1,CXCL1,CXCL10,CXCL5,CXCL8,CYP2J2,DNAAF1,DNAH1,DNAL1,ENO4,GRK5,HSD11B2,IL16,IL6,INHBA,MNS1,MXRA5,NRARP,PNLIPRP3,SCN4B,SCNN1D,SOX6,SPINK1,SPOCD1,SPRR2B,SYNE1,TTC25,TTN,ZNF816
Endocrine System Disorders	2.68E-04-1.28E-02	ADAMTS15,ADRA2A,AKR1B1,AKR1C1/AKR1C2,ALDH1L2,ALG10,ALPL,ANPEP,ARMCX4,BAIAP3,C6orf118,CA7,CBS/CBSL,CCDC146,CCDC180,CD70,CDC14A,CEL,CFAP100,CFAP221,CFAP74,CFTR,CHDH,CNNM1,CROCC2,CSF3,CSGALNACT1,CXCL1,CXCL10,CXCL14,CXCL8,CYP4X1,DAW1,DNAH1,DNAH12,DRC7,DYNC2H1,ECT2L,EGF,ENO4,ERICH5,FAM187A,FBXO10,FCHO1,FGD3,FMO3,GATA2,GATD3A/GATD3B,GBP5,GSTA2,HAS2,HAUS4,HKDC1,HSD11B2,IFI44,IFI44L,IL16,IL18R1,IL2RG,IL6…
Reproductive System Disease	3.41E-04-1.28E-02	ADAMTS15,ADRA2A,AKR1B1,AKR1C1/AKR1C2,ALDH1L2,ALPL,ANPEP,APOBEC3B,ARMCX4,BNIPL,C6orf118,CBS/CBSL,CCDC146,CCDC180,CCL20,CD14,CD70,CDC14A,CDKL1,CFAP100,CFTR,CHI3L2,CNNM1,CSF3,CXCL1,CXCL10,CXCL14,CXCL5,CXCL8,CYP2J2,DNAAF1,DNAH1,DRC7,DYNC2H1,EFHC2,EGF,ERICH5,FBXO10,FCHO1,FGD3,FMO3,GATD3A/GATD3B,GSTA2,HAS2,HAUS4,HSD11B2,IFI44L,IL16,IL2RG,IL6,INHBA,INPP5J,KIF11,LRRC4,LTF,LY75,LY75-CD302,MAK,MAN1C1,MAP1A…
Developmental Disorder	4.12E-04-1.28E-02	ADRA2A,ALG10,ALPL,CBS/CBSL,CFAP53,CFAP57,CFTR,CXCL8,DNAAF1,DNAH1,DNAL1,DYNC2H1,EGF,GAS2L2,HKDC1,IL2RG,IL6,INHBA,LTF,MAFB,MNS1,RP1,SCN4B,SERPINA1,SLC25A19,SPP1,TRIM36,TTC25,TTN,TUBB2B,XYLT1,ZNF341
Hematological Disease	9.58E-04-1.28E-02	ANPEP,BCL2A1,CBS/CBSL,CCL20,CD14,CD70,CORO1A,CSF2,CXCL1,CXCL10,CXCL14,CXCL6,CXCL8,DUSP8,DUSP9,GATA2,IFI44,IFI44L,IL16,IL2RG,IL6,IL7R,ING3,IQUB,LTF,LY75,MAFB,MAP3K8,MTCP1,NPIPB5 (includes others),PRIM2,RSAD2,SERPINA1,SERPINB2,SPP1,TNFRSF9,TTN,ZNF341,ZWILCH
Immunological Disease	9.58E-04-1.28E-02	ADRA2A,ANPEP,BCL2A1,CCL20,CD14,CD70,CORO1A,CSF2,CXCL1,CXCL10,CXCL14,CXCL3,CXCL6,CXCL8,DEFB4A/DEFB4B,DUSP8,DUSP9,GATA2,IFI44,IFI44L,IL16,IL2RG,IL36G,IL6,IL7R,ING3,IQUB,LY75,MAFB,MAP3K8,MTCP1,NPIPB5 (includes others),PPARGC1A,PRIM2,RSAD2,S100A8,SERPINA1,SERPINB2,SERPINB4,SPP1,TNFRSF9,TTN,ZNF341,ZWILCH
Metabolic Disease	1.55E-03-1.28E-02	ADRA2A,AKR1B1,ALPL,CA7,CEL,CFTR,CXCL1,CXCL8,GATA2,IL6,LTF,S100A8,SERPINA1,SLC25A19,XYLT1
Hypersensitivity Response	1.58E-03-4.31E-03	CSF2,CXCL10,CXCL8,DEFB4A/DEFB4B,IL16
Renal and Urological Disease	2.36E-03-2.36E-03	CXCL8,IL6
Connective Tissue Disorders	5.33E-03-1.28E-02	ADRA2A,CFAP57,HKDC1,IL6,SERPINB2,SLC25A19,SPP1,TTN,XYLT1
Skeletal and Muscular Disorders	5.33E-03-1.28E-02	ADRA2A,AP4S1,CA7,CD14,CFAP57,CSF3,CXCL8,CYP2J2,HKDC1,IL6,SCNN1D,SERPINB2,SLC25A19,SPP1,TTN,VNN1,XAF1,XYLT1
Antimicrobial Response	8.69E-03-8.69E-03	APOBEC3B,DEFB4A/DEFB4B,IFI44,IFI44L,IL6,LTF,PGLYRP4,RSAD2,S100A8
Auditory Disease	1.28E-02-1.28E-02	CDC14A,MAFB

### Sheet: S3B
© 2000-2020 QIAGEN. All rights reserved.
Category	p-value	Molecules
Cellular Movement	1.81E-08-1.28E-02	ANPEP,ATOH8,CCL20,CD14,CORO1A,CSF2,CSF3,CXCL1,CXCL10,CXCL14,CXCL3,CXCL5,CXCL6,CXCL8,CYP2J2,DEFB4A/DEFB4B,EGF,GATA2,HAS2,IL16,IL6,IL7R,INHBA,PTPRZ1,S100A8,SERPINA1,SPP1,TNFSF9
Cell Death and Survival	3.43E-08-1.28E-02	AKR1B1,ANPEP,APOBEC3B,CD70,CSF2,CSF3,CXCL1,CXCL10,CXCL8,DEFB4A/DEFB4B,EGF,IL6,IL7R,INHBA,KIF11,LTF,MTFP1,PPARGC1A,S100A8,SPP1,TNFRSF19,TNFRSF9,TNFSF9,VNN1,XAF1
Cell-To-Cell Signaling and Interaction	1.29E-07-1.28E-02	ADRA2A,ANPEP,BCL2A1,CCL20,CD14,CD70,CFTR,CORO1A,CSF2,CSF3,CXCL1,CXCL10,CXCL14,CXCL3,CXCL5,CXCL6,CXCL8,CYP2J2,DEFB4A/DEFB4B,EGF,HAS2,IL16,IL17C,IL2RG,IL36G,IL6,IL7R,LTF,MAP3K8,NID1,PTPRZ1,RNASE1,S100A8,SERPINA1,SERPINB2,SPP1,TNFRSF9,TNFSF9
Cellular Growth and Proliferation	1.29E-07-1.28E-02	ANPEP,CCL20,CD14,CD70,CSF2,CSF3,CXCL1,CXCL10,CXCL14,CXCL5,CXCL8,CYP2J2,EGF,GATA2,H3C1,H3C6,H4C4,HAS2,IL2RG,IL6,IL7R,INHBA,LTF,LY75,MAP3K8,PPARGC1A,S100A8,SERPINA1,SOX6,SPP1,SPRY4,TNFRSF9,TNFSF9
Cellular Development	8.84E-07-1.28E-02	ANPEP,CCL20,CD14,CD70,CSF2,CSF3,CXCL1,CXCL10,CXCL14,CXCL5,CXCL8,CYP2J2,EGF,GATA2,H3C1,H3C6,H4C4,HAS2,IL2RG,IL36G,IL6,IL7R,INHBA,LTF,LY75,PPARGC1A,PTPRZ1,RFX3,RNASE1,S100A8,SCUBE3,SERPINA1,SLC25A33,SOX6,SPP1,SPRY4,TNFRSF9,TNFSF9
Cellular Function and Maintenance	2.06E-06-1.28E-02	ADRA2A,ANPEP,CCDC13,CCL20,CDC14A,CFAP53,CORO1A,CSF2,CSF3,CXCL1,CXCL10,CXCL3,CXCL5,CXCL8,DEFB4A/DEFB4B,DNAAF1,DUSP9,DYNC2H1,EGF,GATA2,GRK5,HAS2,IL2RG,IL6,IL7R,KIF11,KRT4,MAP1A,MAPK15,PALM,PPARGC1A,RFX3,RND1,RP1,S100A8,SERPINA1,SLC25A33,SOX6,SYNE1,TNFRSF9,TRIM36,WASH3P
Lipid Metabolism	8.71E-06-1.28E-02	ADRA2A,AKR1C1/AKR1C2,CD14,CEL,CFTR,CSF2,CSF3,CXCL1,CXCL8,CYP2J2,DEFB4A/DEFB4B,EGF,IL16,IL6,INHBA,LTF,MFSD2B,SERPINA1,SLC13A5,SLC5A3,SLCO1B3,SPP1,VNN1
Small Molecule Biochemistry	8.71E-06-1.28E-02	ADO,ADRA2A,AKR1B1,AKR1C1/AKR1C2,CBS/CBSL,CD14,CEL,CFTR,CMBL,CSF2,CSF3,CSGALNACT1,CXCL1,CXCL10,CXCL8,CYP2J2,DEFB4A/DEFB4B,EGF,IL16,IL6,INHBA,LTF,MFSD2B,SERPINA1,SLC13A5,SLC5A3,SLCO1B3,SPP1,UGT1A4,VNN1,XYLT1
Cellular Compromise	2.1E-05-1.28E-02	ANPEP,CD14,CFTR,CSF2,CXCL1,CXCL8,DUSP9,EGF,TNFRSF9
Cell Morphology	3.59E-05-9.85E-03	CSF2,CXCL1,CXCL10,CXCL8,EGF,IL2RG,IL6,IQUB,KRT4,KRTAP2-3/KRTAP2-4,PTPRZ1,SPRR2A,SPRR2B,SPRR2D,SPRR2E,SPRR2F,TCHH,TNFRSF9
Drug Metabolism	6.94E-05-1.28E-02	AKR1B1,AKR1C1/AKR1C2,CD14,CMBL,CXCL1,CXCL8,EGF,IL6,INHBA
Molecular Transport	6.94E-05-1.28E-02	ADRA2A,AKR1C1/AKR1C2,BAIAP3,CCL20,CEL,CFTR,CSF2,CSF3,CXCL1,CXCL10,CXCL3,CXCL5,CXCL8,DEFB4A/DEFB4B,EGF,HAS2,IL16,IL6,INHBA,RSAD2,SERPINA1,SLC13A5,SLC5A3,SLCO1B3,SPP1,TTN,VNN1
Cellular Assembly and Organization	2.11E-04-1.28E-02	ADRA2A,ANPEP,CCDC13,CDC14A,CFAP53,CORO1A,CXCL1,CXCL10,CXCL8,DNAAF1,DUSP9,DYNC2H1,EGF,GRK5,HAS2,IL6,KIF11,KRT4,MAP1A,MAPK15,PALM,PPARGC1A,RFX3,RND1,RP1,S100A8,SLC25A33,SYNE1,TRIM36,TTN,WASH3P
Cell Signaling	3.18E-04-3.45E-03	CCL20,CSF2,CSF3,CXCL1,CXCL10,CXCL3,CXCL5,CXCL8,DEFB4A/DEFB4B,EGF,IL16,IL2RG,IL36G,IL6,PTPRZ1,SERPINA1
Carbohydrate Metabolism	2.36E-03-9.96E-03	ADRA2A,AKR1B1,AKR1C1/AKR1C2,CSF2,CSGALNACT1,CXCL1,CXCL10,CXCL8,SPP1,XYLT1
Protein Synthesis	2.36E-03-2.36E-03	INHBA,SPP1
DNA Replication, Recombination, and Repair	2.65E-03-8.87E-03	APOBEC3B,ATAD5,CSF2,CXCL8,EGF,IL6,INHBA,PRIM2,SLC25A33,TNFRSF19
Cell Cycle	3.27E-03-1.28E-02	CEL,CSF2,EGF,HAS2,IL16,IL6,ING3,SLC13A5,SOX6,SPP1
Gene Expression	3.27E-03-3.27E-03	CSF2,IL6
Vitamin and Mineral Metabolism	3.45E-03-3.45E-03	CCL20,CXCL1,CXCL3,CXCL5,CXCL8,DEFB4A/DEFB4B,EGF,SERPINA1
Amino Acid Metabolism	1.15E-02-1.15E-02	ADO,CBS/CBSL

### Sheet: S3C
© 2000-2020 QIAGEN. All rights reserved.
Ingenuity Canonical Pathways	-log(p-value)	Ratio	z-score	Molecules
Role of IL-17A in Psoriasis	12.1	0.615	#NUM!	CCL20,CXCL1,CXCL3,CXCL5,CXCL6,CXCL8,DEFB4A/DEFB4B,S100A8
Role of IL-17F in Allergic Inflammatory Airway Diseases	6.1	0.171	2.449	CSF2,CXCL1,CXCL10,CXCL5,CXCL6,CXCL8,IL6
Airway Pathology in Chronic Obstructive Pulmonary Disease	5.72	0.0885	#NUM!	CCL20,CD70,CSF2,CXCL1,CXCL3,CXCL8,IL17C,IL36G,IL6,TNFSF9
IL-17A Signaling in Airway Cells	4.77	0.109	2	CCL20,CXCL1,CXCL3,CXCL5,CXCL6,DEFB4A/DEFB4B,IL6
Granulocyte Adhesion and Diapedesis	4.43	0.0633	#NUM!	CCL20,CSF3,CXCL1,CXCL10,CXCL14,CXCL3,CXCL5,CXCL6,CXCL8,IL36G
Role of IL-17A in Arthritis	4.2	0.111	#NUM!	CCL20,CXCL1,CXCL3,CXCL5,CXCL6,CXCL8
Differential Regulation of Cytokine Production in Macrophages and T Helper Cells by IL-17A and IL-17F	4.16	0.222	#NUM!	CSF2,CSF3,CXCL1,IL6
Hepatic Cholestasis	3.95	0.0556	#NUM!	CD14,CD70,CSF2,CXCL8,FABP6,IL17C,IL36G,IL6,SLCO1B3,TNFSF9
Differential Regulation of Cytokine Production in Intestinal Epithelial Cells by IL-17A and IL-17F	3.72	0.174	#NUM!	CSF2,CSF3,CXCL1,DEFB4A/DEFB4B
IL-17A Signaling in Gastric Cells	3.58	0.16	#NUM!	CCL20,CXCL1,CXCL10,CXCL8
Agranulocyte Adhesion and Diapedesis	3.35	0.0511	#NUM!	CCL20,CXCL1,CXCL10,CXCL14,CXCL3,CXCL5,CXCL6,CXCL8,IL36G
Role of Cytokines in Mediating Communication between Immune Cells	3.28	0.0962	#NUM!	CSF2,CSF3,CXCL8,IL36G,IL6
IL-17 Signaling	3.25	0.075	#NUM!	CXCL1,CXCL10,CXCL5,CXCL8,DEFB4A/DEFB4B,IL6
Nicotine Degradation II	3.21	0.0926	0.447	CSGALNACT1,CYP2J2,CYP4X1,FMO3,UGT1A4
HMGB1 Signaling	3.02	0.051	2	CD70,CSF2,CXCL8,IL17C,IL36G,IL6,RND1,TNFSF9
Role of Hypercytokinemia/hyperchemokinemia in the Pathogenesis of Influenza	2.74	0.0976	#NUM!	CXCL10,CXCL8,IL36G,IL6
Hematopoiesis from Pluripotent Stem Cells	2.7	0.0952	#NUM!	CSF2,CSF3,CXCL8,IL6
TREM1 Signaling	2.7	0.0714	2.236	CSF2,CXCL3,CXCL8,DEFB4A/DEFB4B,IL6
Role of Pattern Recognition Receptors in Recognition of Bacteria and Viruses	2.59	0.0486	#NUM!	CD70,CSF2,CXCL8,IL17C,IL36G,IL6,TNFSF9
Nicotine Degradation III	2.45	0.0816	0	CSGALNACT1,CYP2J2,CYP4X1,UGT1A4
Melatonin Degradation I	2.36	0.0769	0	CSGALNACT1,CYP2J2,CYP4X1,UGT1A4
Communication between Innate and Adaptive Immune Cells	2.29	0.0575	#NUM!	CSF2,CXCL10,CXCL8,IL36G,IL6
Erythropoietin Signaling	2.28	0.0427	-1.134	CD70,CSF2,CXCL8,IL17C,IL36G,IL6,TNFSF9
LPS/IL-1 Mediated Inhibition of RXR Function	2.23	0.0379	#NUM!	ALDH1L2,CD14,FABP6,FMO3,GSTA2,IL36G,PPARGC1A,SLCO1B3
Superpathway of Melatonin Degradation	2.22	0.0702	0	CSGALNACT1,CYP2J2,CYP4X1,UGT1A4
Airway Inflammation in Asthma	2.11	0.0938	#NUM!	CCL20,CSF2,CXCL8
Salvage Pathways of Pyrimidine Ribonucleotides	2.11	0.0521	2.236	AK8,APOBEC3B,GRK5,MAK,MAP3K8
PXR/RXR Activation	2.07	0.0635	#NUM!	GSTA2,IL6,PPARGC1A,SLCO1B3
Hematopoiesis from Multipotent Stem Cells	2.01	0.167	#NUM!	CSF2,CSF3
Estrogen Biosynthesis	1.87	0.0769	#NUM!	CYP2J2,CYP4X1,HSD17B14
Methylglyoxal Degradation III	1.87	0.143	#NUM!	AKR1B1,AKR1C1/AKR1C2
VDR/RXR Activation	1.77	0.0519	#NUM!	CD14,CSF2,CXCL10,SPP1
Xenobiotic Metabolism AHR Signaling Pathway	1.77	0.0519	1	ALDH1L2,GSTA2,IL6,UGT1A4
LXR/RXR Activation	1.71	0.0413	-1.342	CD14,IL36G,IL6,S100A8,SERPINA1
Atherosclerosis Signaling	1.68	0.0407	#NUM!	CXCL8,IL36G,IL6,S100A8,SERPINA1
Systemic Lupus Erythematosus In B Cell Signaling Pathway	1.68	0.0302	1.414	CD70,CSF2,CXCL8,IL17C,IL36G,IL6,INPP5J,TNFSF9
Altered T Cell and B Cell Signaling in Rheumatoid Arthritis	1.66	0.0482	#NUM!	CSF2,IL36G,IL6,SPP1
FXR/RXR Activation	1.65	0.04	#NUM!	FABP6,IL36G,PPARGC1A,SERPINA1,SLCO1B3
Cardiac Hypertrophy Signaling (Enhanced)	1.65	0.0247	3	ADRA2A,CD70,CSF2,CXCL8,IL17C,IL18R1,IL2RG,IL36G,IL6,IL7R,MAP3K8,TNFSF9
Tumor Microenvironment Pathway	1.6	0.0343	0.816	CSF2,CSF3,CXCL8,EGF,IL6,SPP1
Choline Degradation I	1.6	0.5	#NUM!	CHDH
Cysteine Biosynthesis/Homocysteine Degradation	1.6	0.5	#NUM!	CBS/CBSL
Th17 Activation Pathway	1.58	0.0455	2	CCL20,CSF2,DEFB4A/DEFB4B,IL6
Crosstalk between Dendritic Cells and Natural Killer Cells	1.56	0.0449	#NUM!	CSF2,IL2RG,IL6,TLN2
Bupropion Degradation	1.43	0.0833	#NUM!	CYP2J2,CYP4X1
Glutathione-mediated Detoxification	1.4	0.08	#NUM!	ANPEP,GSTA2
Pyridoxal 5'-phosphate Salvage Pathway	1.3	0.0462	#NUM!	GRK5,MAK,MAP3K8
Acetone Degradation I (to Methylglyoxal)	1.25	0.0667	#NUM!	CYP2J2,CYP4X1
Role of Osteoblasts, Osteoclasts and Chondrocytes in Rheumatoid Arthritis	1.25	0.0282	#NUM!	ALPL,CSF2,IL18R1,IL36G,IL6,SPP1
Xenobiotic Metabolism Signaling	1.24	0.026	#NUM!	ALDH1L2,FMO3,GSTA2,IL6,MAP3K8,PPARGC1A,UGT1A4
T Helper Cell Differentiation	1.23	0.0435	#NUM!	IL18R1,IL2RG,IL6
Thyroid Hormone Metabolism II (via Conjugation and/or Degradation)	1.23	0.0645	#NUM!	CSGALNACT1,UGT1A4
IL-10 Signaling	1.22	0.0429	#NUM!	CD14,IL36G,IL6
4-1BB Signaling in T Lymphocytes	1.2	0.0625	#NUM!	TNFRSF9,TNFSF9
Xenobiotic Metabolism CAR Signaling Pathway	1.16	0.0292	0.447	ALDH1L2,FMO3,GSTA2,PPARGC1A,UGT1A4
IL-15 Signaling	1.15	0.04	#NUM!	CSF2,CXCL8,IL2RG
Inhibition of ARE-Mediated mRNA Degradation Pathway	1.15	0.0328	-1	CD70,MAPK15,TNFSF12-TNFSF13,TNFSF9
IL-17A Signaling in Fibroblasts	1.13	0.0571	#NUM!	CXCL5,IL6
Trehalose Degradation II (Trehalase)	1.13	0.167	#NUM!	HKDC1
Chondroitin and Dermatan Biosynthesis	1.13	0.167	#NUM!	CSGALNACT1
UDP-N-acetyl-D-glucosamine Biosynthesis II	1.13	0.167	#NUM!	FMO3
IL-6 Signaling	1.11	0.0317	#NUM!	CD14,CXCL8,IL36G,IL6
Hepatic Fibrosis / Hepatic Stellate Cell Activation	1.07	0.0275	#NUM!	CD14,CXCL3,CXCL8,EGF,IL6
PI3K/AKT Signaling	1.07	0.0273	#NUM!	IL18R1,IL2RG,IL7R,INPP5J,MAP3K8
Glycoaminoglycan-protein Linkage Region Biosynthesis	1.07	0.143	#NUM!	XYLT1
Retinol Biosynthesis	1.05	0.0513	#NUM!	CEL,PNLIPRP3
Triacylglycerol Degradation	1.03	0.05	#NUM!	CEL,PNLIPRP3
Regulation Of The Epithelial Mesenchymal Transition By Growth Factors Pathway	1.03	0.0266	-1.342	CD70,EGF,IL6,TNFSF12-TNFSF13,TNFSF9
STAT3 Pathway	1.02	0.0296	#NUM!	EGF,IL18R1,IL2RG,IL7R
Salvage Pathways of Pyrimidine Deoxyribonucleotides	1.01	0.125	#NUM!	APOBEC3B
Coronavirus Replication Pathway	1	0.0476	#NUM!	IFITM10,TUBB2B
Primary Immunodeficiency Signaling	0.967	0.0455	#NUM!	IL2RG,IL7R
Graft-versus-Host Disease Signaling	0.967	0.0455	#NUM!	IL36G,IL6
Pathogenesis of Multiple Sclerosis	0.963	0.111	#NUM!	CXCL10
GDP-glucose Biosynthesis	0.963	0.111	#NUM!	HKDC1
Glucose and Glucose-1-phosphate Degradation	0.917	0.1	#NUM!	HKDC1
Glucocorticoid Receptor Signaling	0.886	0.0198	#NUM!	CSF2,CXCL3,CXCL8,EGF,IL18R1,IL2RG,IL6,IL7R,KRT4
γ-glutamyl Cycle	0.879	0.0909	#NUM!	ANPEP
CD27 Signaling in Lymphocytes	0.848	0.0385	#NUM!	CD70,MAP3K8
Chondroitin Sulfate Biosynthesis	0.848	0.0385	#NUM!	CSGALNACT1,XYLT1
UDP-N-acetyl-D-galactosamine Biosynthesis II	0.845	0.0833	#NUM!	HKDC1
Osteoarthritis Pathway	0.842	0.0231	1	ALPL,CXCL8,PPARGC1A,S100A8,SPP1
Androgen Biosynthesis	0.812	0.0769	#NUM!	HSD17B14
Bile Acid Biosynthesis, Neutral Pathway	0.812	0.0769	#NUM!	AKR1C1/AKR1C2
Actin Cytoskeleton Signaling	0.807	0.0225	#NUM!	CD14,EGF,FGD3,TLN2,TTN
Dermatan Sulfate Biosynthesis	0.807	0.0364	#NUM!	CSGALNACT1,XYLT1
Serotonin Degradation	0.807	0.0364	#NUM!	CSGALNACT1,UGT1A4
Role of Tissue Factor in Cancer	0.74	0.0261	#NUM!	CSF2,CXCL1,CXCL8
Dendritic Cell Maturation	0.738	0.023	#NUM!	CSF2,IL36G,IL6,LY75
SPINK1 General Cancer Pathway	0.738	0.0328	#NUM!	IL6,SPINK1
Role of Macrophages, Fibroblasts and Endothelial Cells in Rheumatoid Arthritis	0.726	0.0199	#NUM!	CSF2,CXCL8,IL16,IL18R1,IL36G,IL6
Xenobiotic Metabolism PXR Signaling Pathway	0.726	0.0227	0	ALDH1L2,GSTA2,PPARGC1A,UGT1A4
Acute Phase Response Signaling	0.708	0.0223	#NUM!	IL36G,IL6,SAA2-SAA4,SERPINA1
Granzyme A Signaling	0.708	0.0588	#NUM!	H1-5
D-myo-inositol (1,4,5)-trisphosphate Degradation	0.708	0.0588	#NUM!	INPP5J
1D-myo-inositol Hexakisphosphate Biosynthesis II (Mammalian)	0.684	0.0556	#NUM!	INPP5J
D-myo-inositol (1,3,4)-trisphosphate Biosynthesis	0.684	0.0556	#NUM!	INPP5J
Role of JAK1 and JAK3 in γc Cytokine Signaling	0.676	0.0299	#NUM!	IL2RG,IL7R
Production of Nitric Oxide and Reactive Oxygen Species in Macrophages	0.668	0.0215	#NUM!	MAP3K8,RND1,S100A8,SERPINA1
Apelin Muscle Signaling Pathway	0.664	0.0526	#NUM!	PPARGC1A
GM-CSF Signaling	0.648	0.0286	#NUM!	BCL2A1,CSF2
Role of Lipids/Lipid Rafts in the Pathogenesis of Influenza	0.644	0.05	#NUM!	RSAD2
ERK5 Signaling	0.631	0.0278	#NUM!	EGF,MAP3K8
IL-12 Signaling and Production in Macrophages	0.629	0.0229	#NUM!	MAP3K8,S100A8,SERPINA1
Iron homeostasis signaling pathway	0.629	0.0229	#NUM!	ATP6V0A4,EGF,IL6
Regulation of Cellular Mechanics by Calpain Protease	0.622	0.0274	#NUM!	EGF,TLN2
IL-7 Signaling Pathway	0.622	0.0274	#NUM!	IL2RG,IL7R
IL-8 Signaling	0.616	0.0204	#NUM!	CXCL1,CXCL8,EGF,RND1
Pyrimidine Deoxyribonucleotides De Novo Biosynthesis I	0.609	0.0455	#NUM!	AK8
Cysteine Biosynthesis III (mammalia)	0.609	0.0455	#NUM!	CBS/CBSL
Toll-like Receptor Signaling	0.604	0.0267	#NUM!	CD14,IL36G
Macropinocytosis Signaling	0.597	0.0263	#NUM!	CD14,EGF
Aryl Hydrocarbon Receptor Signaling	0.593	0.0219	#NUM!	ALDH1L2,GSTA2,IL6
Superpathway of D-myo-inositol (1,4,5)-trisphosphate Metabolism	0.592	0.0435	#NUM!	INPP5J
Apelin Cardiac Fibroblast Signaling Pathway	0.592	0.0435	#NUM!	IL6
Xenobiotic Metabolism General Signaling Pathway	0.587	0.0217	#NUM!	GSTA2,MAP3K8,UGT1A4
Glycolysis I	0.575	0.0417	#NUM!	ENO4
Apelin Adipocyte Signaling Pathway	0.573	0.0253	#NUM!	MAPK15,PPARGC1A
Phagosome Maturation	0.57	0.0213	#NUM!	ATP6V0A4,DYNC2H1,TUBB2B
Role of JAK family kinases in IL-6-type Cytokine Signaling	0.561	0.04	#NUM!	IL6
Gluconeogenesis I	0.561	0.04	#NUM!	ENO4
IL-4 Signaling	0.55	0.0244	#NUM!	IL2RG,INPP5J
AMPK Signaling	0.538	0.0188	#NUM!	ADRA2A,AK8,CFTR,PPARGC1A
TR/RXR Activation	0.536	0.0238	#NUM!	AKR1C1/AKR1C2,PPARGC1A
3-phosphoinositide Degradation	0.517	0.0199	#NUM!	ALPL,DUSP8,INPP5J
B Cell Development	0.507	0.0345	#NUM!	IL7R
Fcγ Receptor-mediated Phagocytosis in Macrophages and Monocytes	0.478	0.0215	#NUM!	CSF2,TLN2
Retinoate Biosynthesis I	0.472	0.0312	#NUM!	AKR1B1
IL-9 Signaling	0.461	0.0303	#NUM!	IL2RG
Bladder Cancer Signaling	0.46	0.0208	#NUM!	CXCL8,EGF
Cardiac Hypertrophy Signaling	0.452	0.017	#NUM!	ADRA2A,IL6,MAP3K8,RND1
DNA Methylation and Transcriptional Repression Signaling	0.451	0.0294	#NUM!	H4C4
MIF-mediated Glucocorticoid Regulation	0.451	0.0294	#NUM!	CD14
Germ Cell-Sertoli Cell Junction Signaling	0.449	0.0181	#NUM!	MAP3K8,RND1,TUBB2B
Th1 and Th2 Activation Pathway	0.445	0.018	#NUM!	IL18R1,IL2RG,IL6
Coagulation System	0.441	0.0286	#NUM!	SERPINA1
Superpathway of Methionine Degradation	0.441	0.0286	#NUM!	CBS/CBSL
Protein Kinase A Signaling	0.433	0.0156	0	AKAP14,DUSP8,DUSP9,H1-5,PTPRZ1,TTN
PPAR Signaling	0.426	0.0196	#NUM!	IL36G,PPARGC1A
NER Pathway	0.426	0.0196	#NUM!	H4C4,PRIM2
FAK Signaling	0.42	0.0194	#NUM!	EGF,TLN2
Telomerase Signaling	0.416	0.0192	#NUM!	EGF,IL2RG
Docosahexaenoic Acid (DHA) Signaling	0.412	0.0263	#NUM!	BCL2A1
NF-κB Signaling	0.408	0.017	#NUM!	EGF,IL36G,MAP3K8
B Cell Receptor Signaling	0.389	0.0166	#NUM!	BCL2A1,INPP5J,MAP3K8
Pyrimidine Ribonucleotides Interconversion	0.387	0.0244	#NUM!	AK8
MIF Regulation of Innate Immunity	0.38	0.0238	#NUM!	CD14
Pyrimidine Ribonucleotides De Novo Biosynthesis	0.372	0.0233	#NUM!	AK8
iNOS Signaling	0.365	0.0227	#NUM!	CD14
Chondroitin Sulfate Biosynthesis (Late Stages)	0.365	0.0227	#NUM!	CSGALNACT1
IL-23 Signaling Pathway	0.365	0.0227	#NUM!	CSF2
Role of Oct4 in Mammalian Embryonic Stem Cell Pluripotency	0.358	0.0222	#NUM!	SPP1
Fc Epsilon RI Signaling	0.355	0.0171	#NUM!	CSF2,INPP5J
Cholecystokinin/Gastrin-mediated Signaling	0.355	0.0171	#NUM!	IL36G,RND1
Th1 Pathway	0.355	0.0171	#NUM!	IL18R1,IL6
Clathrin-mediated Endocytosis Signaling	0.352	0.0156	#NUM!	EGF,S100A8,SERPINA1
Adrenomedullin signaling pathway	0.352	0.0156	#NUM!	IL36G,MAPK15,TTN
FAT10 Cancer Signaling Pathway	0.35	0.0217	#NUM!	IL6
Superpathway of Inositol Phosphate Compounds	0.349	0.0155	#NUM!	ALPL,DUSP8,INPP5J
HGF Signaling	0.347	0.0168	#NUM!	IL6,MAP3K8
Senescence Pathway	0.338	0.0147	2	CXCL8,IL6,MAPK15,SAA2-SAA4
Thrombin Signaling	0.318	0.0148	#NUM!	EGF,GATA2,RND1
Integrin Signaling	0.312	0.0146	#NUM!	RND1,TLN2,TTN
Sirtuin Signaling Pathway	0.311	0.0141	#NUM!	CXCL8,H1-5,MAPK15,PPARGC1A
Lymphotoxin β Receptor Signaling	0.306	0.0189	#NUM!	CXCL1
Transcriptional Regulatory Network in Embryonic Stem Cells	0.3	0.0185	#NUM!	H4C4
EGF Signaling	0.295	0.0182	#NUM!	EGF
SPINK1 Pancreatic Cancer Pathway	0.295	0.0182	#NUM!	SPINK1
Hepatic Fibrosis Signaling Pathway	0.292	0.0136	1.342	CXCL8,IL36G,RND1,SPP1,TTN
Neuroinflammation Signaling Pathway	0.292	0.0137	2	CXCL10,CXCL8,IL6,MAPK15
Cell Cycle Control of Chromosomal Replication	0.289	0.0179	#NUM!	PRIM2
Semaphorin Signaling in Neurons	0.284	0.0175	#NUM!	RND1
Systemic Lupus Erythematosus In T Cell Signaling Pathway	0.281	0.0139	#NUM!	CD70,IL6,RND1
D-myo-inositol (1,4,5,6)-Tetrakisphosphate Biosynthesis	0.281	0.0146	#NUM!	ALPL,DUSP8
D-myo-inositol (3,4,5,6)-tetrakisphosphate Biosynthesis	0.281	0.0146	#NUM!	ALPL,DUSP8
Maturity Onset Diabetes of Young (MODY) Signaling	0.274	0.0169	#NUM!	CEL
Activation of IRF by Cytosolic Pattern Recognition Receptors	0.264	0.0164	#NUM!	IL6
IL-2 Signaling	0.264	0.0164	#NUM!	IL2RG
cAMP-mediated signaling	0.26	0.0133	#NUM!	ADRA2A,AKAP14,DUSP9
Mitotic Roles of Polo-Like Kinase	0.255	0.0159	#NUM!	KIF11
Coronavirus Pathogenesis Pathway	0.253	0.0137	#NUM!	CXCL8,IL6
Heparan Sulfate Biosynthesis	0.243	0.0152	#NUM!	XYLT1
Remodeling of Epithelial Adherens Junctions	0.243	0.0152	#NUM!	TUBB2B
Epithelial Adherens Junction Signaling	0.242	0.0133	#NUM!	EGF,TUBB2B
D-myo-inositol-5-phosphate Metabolism	0.237	0.0132	#NUM!	ALPL,DUSP8
Glioma Invasiveness Signaling	0.223	0.0141	#NUM!	RND1
Caveolar-mediated Endocytosis Signaling	0.215	0.0137	#NUM!	EGF
Non-Small Cell Lung Cancer Signaling	0.215	0.0137	#NUM!	EGF
Estrogen-Dependent Breast Cancer Signaling	0.215	0.0137	#NUM!	HSD17B14
Thyroid Cancer Signaling	0.201	0.013	#NUM!	CXCL8
Role of MAPK Signaling in the Pathogenesis of Influenza	0.198	0.0128	#NUM!	CXCL10
BEX2 Signaling Pathway	0.198	0.0128	#NUM!	SPP1
Natural Killer Cell Signaling	0	0.0105	#NUM!	IL18R1,MAP3K8
Neuregulin Signaling	0	0.00971	#NUM!	EGF
Axonal Guidance Signaling	0	0.0084	#NUM!	ADAMTS15,EGF,RND1,TUBB2B
Huntington's Disease Signaling	0	0.00427	#NUM!	EGF
NRF2-mediated Oxidative Stress Response	0	0.00538	#NUM!	GSTA2
PPARα/RXRα Activation	0	0.0112	#NUM!	IL6,PPARGC1A
Regulation of Actin-based Motility by Rho	0	0.0103	#NUM!	RND1
RAR Activation	0	0.0104	#NUM!	AKR1B1,PPARGC1A
14-3-3-mediated Signaling	0	0.00794	#NUM!	TUBB2B
α-Adrenergic Signaling	0	0.0106	#NUM!	ADRA2A
LPS-stimulated MAPK Signaling	0	0.012	#NUM!	CD14
CXCR4 Signaling	0	0.0061	#NUM!	RND1
IL-15 Production	0	0.00847	#NUM!	IL6
HIF1α Signaling	0	0.00995	#NUM!	EGF,IL6
Endothelin-1 Signaling	0	0.00546	#NUM!	MAPK15
CDK5 Signaling	0	0.00935	#NUM!	MAPK15
iCOS-iCOSL Signaling in T Helper Cells	0	0.00943	#NUM!	IL2RG
Molecular Mechanisms of Cancer	0	0.00254	#NUM!	RND1
GNRH Signaling	0	0.00588	#NUM!	MAP3K8
Human Embryonic Stem Cell Pluripotency	0	0.00758	#NUM!	INHBA
CREB Signaling in Neurons	0	0.00342	#NUM!	ADRA2A,EGF
Glioma Signaling	0	0.00917	#NUM!	EGF
p70S6K Signaling	0	0.00781	#NUM!	IL2RG
Colorectal Cancer Metastasis Signaling	0	0.0122	#NUM!	EGF,IL6,RND1
mTOR Signaling	0	0.00495	#NUM!	RND1
Pancreatic Adenocarcinoma Signaling	0	0.00926	#NUM!	EGF
Sphingosine-1-phosphate Signaling	0	0.00877	#NUM!	RND1
Systemic Lupus Erythematosus Signaling	0	0.00913	#NUM!	IL36G,IL6
Cdc42 Signaling	0	0.00725	#NUM!	FGD3
ILK Signaling	0	0.00541	#NUM!	RND1
RhoA Signaling	0	0.00826	#NUM!	TTN
Phospholipase C Signaling	0	0.00392	#NUM!	RND1
Ovarian Cancer Signaling	0	0.00725	#NUM!	EGF
HER-2 Signaling in Breast Cancer	0	0.0119	#NUM!	EGF
Regulation of eIF4 and p70S6K Signaling	0	0.00617	#NUM!	EIF4EBP3
Role of NFAT in Cardiac Hypertrophy	0	0.00474	#NUM!	IL6
Breast Cancer Regulation by Stathmin1	0	0.00517	#NUM!	ADRA2A,EGF,TUBB2B
RANK Signaling in Osteoclasts	0	0.0115	#NUM!	MAP3K8
Glioblastoma Multiforme Signaling	0	0.0123	#NUM!	EGF,RND1
PKCθ Signaling in T Lymphocytes	0	0.00667	#NUM!	MAP3K8
Actin Nucleation by ARP-WASP Complex	0	0.0127	#NUM!	RND1
NGF Signaling	0	0.00885	#NUM!	MAP3K8
Paxillin Signaling	0	0.00943	#NUM!	TLN2
Signaling by Rho Family GTPases	0	0.004	#NUM!	RND1
RhoGDI Signaling	0	0.00538	#NUM!	RND1
Sertoli Cell-Sertoli Cell Junction Signaling	0	0.0105	#NUM!	MAP3K8,TUBB2B
Gap Junction Signaling	0	0.0103	#NUM!	EGF,TUBB2B
ErbB Signaling	0	0.0108	#NUM!	EGF
3-phosphoinositide Biosynthesis	0	0.0124	#NUM!	ALPL,DUSP8
Antioxidant Action of Vitamin C	0	0.00962	#NUM!	CSF2
Gαi Signaling	0	0.008	#NUM!	ADRA2A
Gαq Signaling	0	0.00654	#NUM!	RND1
Regulation of the Epithelial-Mesenchymal Transition Pathway	0	0.00524	#NUM!	EGF
Tec Kinase Signaling	0	0.00592	#NUM!	RND1
Estrogen Receptor Signaling	0	0.00935	#NUM!	EGF,MED30,PPARGC1A
ERK/MAPK Signaling	0	0.00995	#NUM!	DUSP9,TLN2
SAPK/JNK Signaling	0	0.0099	#NUM!	DUSP8
PTEN Signaling	0	0.00735	#NUM!	INPP5J
Cardiac β-adrenergic Signaling	0	0.00714	#NUM!	AKAP14
JAK/Stat Signaling	0	0.0125	#NUM!	IL6
Wnt/β-catenin Signaling	0	0.00588	#NUM!	SOX6
Insulin Receptor Signaling	0	0.00735	#NUM!	INPP5J
p38 MAPK Signaling	0	0.00847	#NUM!	IL36G
TGF-β Signaling	0	0.0104	#NUM!	INHBA
Apoptosis Signaling	0	0.0101	#NUM!	BCL2A1
G-Protein Coupled Receptor Signaling	0	0.0111	#NUM!	ADRA2A,DUSP9,MAP3K8
PDGF Signaling	0	0.0116	#NUM!	INPP5J
Phagosome Formation	0	0.0082	#NUM!	RND1
PD-1, PD-L1 cancer immunotherapy pathway	0	0.00971	#NUM!	IL2RG
Sumoylation Pathway	0	0.0099	#NUM!	RND1
Th2 Pathway	0	0.00752	#NUM!	IL2RG
Opioid Signaling Pathway	0	0.0082	#NUM!	GRK5,MAPK15
Endocannabinoid Neuronal Synapse Pathway	0	0.00787	#NUM!	MAPK15
Endocannabinoid Developing Neuron Pathway	0	0.0087	#NUM!	MAPK15
Apelin Cardiomyocyte Signaling Pathway	0	0.0102	#NUM!	MAPK15
T Cell Exhaustion Signaling Pathway	0	0.00592	#NUM!	IL6
Synaptogenesis Signaling Pathway	0	0.00326	#NUM!	EIF4EBP3
White Adipose Tissue Browning Pathway	0	0.00781	#NUM!	PPARGC1A
HOTAIR Regulatory Pathway	0	0.00641	#NUM!	SPP1
Insulin Secretion Signaling Pathway	0	0.00418	#NUM!	EIF4EBP3
Semaphorin Neuronal Repulsive Signaling Pathway	0	0.00752	#NUM!	RND1
Kinetochore Metaphase Signaling Pathway	0	0.0101	#NUM!	ZWILCH
Ephrin Receptor Signaling	0	0.00535	#NUM!	EGF

### Sheet: S3D
© 2000-2020 QIAGEN. All rights reserved.
ID	Molecules in Network	Score	Focus Molecules	Top Diseases and Functions
1	CCL20,CD14,Cdk,CFTR,Collagen type II,CORO1A,CXCL1,CXCL10,CXCL3,CXCL5,CXCL6,CXCL8,DEFB4A/DEFB4B,elastase,FABP6,Fcer1,Fibrinogen,GATA2,hemoglobin,Iga,IL16,IL36G,IL6,JAK,LDL,LTF,MAP3K8,NFkB (complex),Nr1h,Pde4,RNASE1,S100A8,SERPINA1,TNFRSF9,TNFSF9	35	23	[Cellular Movement, Hematological System Development and Function, Immune Cell Trafficking]
2	AKR1B1,ALDH1L2,APOB,ATF4,ATP6V0A4,C9orf116,CBS/CBSL,CFAP74,CSF3,CXCL1,CXCL6,EHF,ELF3,FSCN1,HNRNPA2B1,IL1B,KRT4,KRTAP2-3/KRTAP2-4,LIPG,LONP1,OGA,PECR,PFKM,PGLYRP4,PPRC1,S100A8,SERPINA3,SPACA9,SPRR2A,SPRR2D,SPRR2E,SPRR2F,STK40,THBD,WBP2	27	19	[Cell Morphology, Cellular Movement, Hematological System Development and Function]
3	26s Proteasome,AKR1C1/AKR1C2,Akt,BCR (complex),CD3,CD70,CDKL1,Collagen type I (complex),CSF2,CSF3,GBP5,GSTA2,Hsp70,Hsp90,IFI44,IFI44L,IFN Beta,IgG,IL12 (complex),IL18R1,IL2RG,IL7R,Immunoglobulin,INHBA,Interferon alpha,Jnk,MAFB,P38 MAPK,PI3K (family),POU6F1,RSAD2,SERPINB2,STAT5a/b,TCR,TRIM36	25	18	[Cellular Development, Cellular Growth and Proliferation, Embryonic Development]
4	ADRA2A,ALPL,Ap1,BCL2A1,CG,Creb,DNAAF1,EGF,ERK,ERK1/2,Focal adhesion kinase,GRK5,HAS2,Hsp27,MAP2K1/2,MAP3K19,Mapk,Mek,PDGF BB,PI3K (complex),Pkc(s),PPARGC1A,PRKAA,PTPRZ1,Raf,RAS,SCUBE3,SLC13A5,SLC25A33,SPP1,SPRY4,TLR7/8,Vegf,VNN1,XYLT1	23	17	[Carbohydrate Metabolism, Cardiovascular Disease, Cellular Development]
5	ADIPOR1,ADORA2B,ALCAM,ALK,BCL2,BCL2A1,C5,CDRT1,CFAP100,CMBL,CSGALNACT1,DISC1,EOMES,GLI1,GLI2,IL10,IL23,LTF,MAN1C1,MAP1A,MITF,MXRA5,NANOG,NPIPA5 (includes others),PDE4B,SHH,Smad2/3,SMARCD3,SOX6,SPP1,SYNE1,TBC1D3 (includes others),TBXT,TLR7/8,ZNF114	19	15	[Cell Death and Survival, Cell Morphology, Organismal Development]
6	APOBEC3B,ATAD5,BRCA1,CDC25C,DNMT3B,DUSP8,GLT8D2,H1-5,H2AC13,H3C1,H3C6,IFITM1,KBTBD7,KIF11,LOC105372576,MMP12,MYC,NUPR1,PLK1,PRKACA,RAB39B,RIBC2,SAFB,SPIN4,TLN2,TMPRSS2-ERG,TNF,ZNF488	19	14	[Cell Cycle, Cellular Assembly and Organization, Cellular Function and Maintenance]
7	ADGRG1,CARM1,CDKN1A,CDX2,CEP290,CFAP53,FAM167A,GLB1,HKDC1,HOTAIRM1,HSD17B14,IFI16,KRT18,LGALS3BP,MAPK13,MARK4,MCTP1,MDM1,MECOM,NFKBIZ,NRIP3,PCM1,PDLIM2,SERPINB2,SLC40A1,SMARCA4,SPINK1,SPOCD1,SPRY2,SUV39H1,TAGLN,TAL1,TIAF1,ZBED6CL,ZBTB7C	16	13	[Cell Cycle, Cellular Development, Cellular Growth and Proliferation]
8	CTCF,EZH2,FGD3,FIRRE,HLA-DQ,HLA-DR,IL17C,IL1A,IL36G,IQCD,JARID2,KDM2B,LTB,LY75,Lymphotoxin,LYPD6B,MACROH2A1,MAPK15,mir-22,MYT1,NID1,PCDHAC1,PCDHGB7,PF4,SERPINA3,SERPINB4,SIRT6,SPRR2B,SREBF1,SUZ12,TAC1,TCIM,TNF,TTN,ZC3H12A	16	13	[Cellular Development, Cellular Growth and Proliferation, Hematological System Development and Function]
9	ALOX5,AP4S1,APOLD1,AURKA,CHDH,CHI3L2,CSF1R,CYP2J2,DDAH1,ELF3,ENPP5,ERBB2,ERBB4,ETV6-RUNX1,H2AC11,H4C4,JUN,KDM5B,MAP3K11,MAPK7,MME,MRPL30,NCOA3,NEDD9,PIM1,POU2F2,PRIM2,RARB,SDK1,SI,TCF7L2,TNFRSF10A,ZNF433,ZNF665,ZNF708	14	12	[Cellular Development, Cellular Growth and Proliferation, Post-Translational Modification]
10	ACP5,ACTR2,ALPL,CNNM1,DHCR7,DUSP9,EGR3,ESR1,estrogen receptor,FSH,GK,GNRH1,GNRH2,GNRHR,GRK5,Hdac,HGS,Histone h3,HSD11B2,HSD17B1,INHA,Lh,MUC15,NOTCH3,NRARP,ODF3B,PDZK1,POR,RGS16,RNA polymerase II,SMAD6,TMEM189-UBE2V1,UPP1,WDHD1,ZNF793	12	11	[Cancer, Organismal Injury and Abnormalities, Reproductive System Disease]
11	ABCC1,ANPEP,BAP1,CCND1,CD47,CDC14A,CEL,CHD7,CTNNB1,CXCL14,DHCR7,DMTF1,DNAJB6,GALNT6,HNF1A,ING3,IREB2,MAML1,MAP4,MED30,MYCN,N-cor,PCGF2,PDE4B,SETD7,SHCBP1,SLC16A7,SLC25A19,SS18-SSX2,TIP60,TP53,VNN3,ZKSCAN4,ZNF174,ZNF24	12	11	[Cancer, Hematological System Development and Function, Tissue Morphology]
12	ADORA2A,ADORA2B,BST2,CD84,CSF1R,DNAJB6,DUOX2,DUOXA2,FAS,HSF1,IFNG,IL7,ITGB3BP,ITGB5,KNTC1,LAMP3,LGALS3BP,MAK,MAPK1,MNS1,NCR1,NCR3,PAQR6,PLAAT4,RFX3,RND1,SLC2A4,SLC5A3,SPDL1,TNFRSF12A,TP73,XAF1,ZC3HAV1,ZW10,ZWILCH	11	10	[Cell Death and Survival, Cellular Growth and Proliferation, Hematological System Development and Function]
13	ALG10,PROM1	2	1	[Developmental Disorder, Hereditary Disorder, Ophthalmic Disease]
14	miR-34a-5p (and other miRNAs w/seed GGCAGUG),SHISA2	2	1	[Cell Cycle, Cellular Development, Respiratory System Development and Function]
15	NR1I2,UGT1A4	2	1	[Amino Acid Metabolism, Drug Metabolism, Endocrine System Development and Function]
16	MTFP1,ZBTB48	2	1	[Cell Cycle, Cellular Assembly and Organization, Cellular Function and Maintenance]
17	AKAP14,Pka catalytic subunit	2	1	[Cancer, Gastrointestinal Disease, Organismal Injury and Abnormalities]
18	EIF4E,EIF4EBP3	2	1	[Cell Cycle, Cellular Movement, DNA Replication, Recombination, and Repair]
19	MUC19,RPTOR	2	1	[Cell Cycle, Hematological System Development and Function, Inflammatory Response]
20	miR-122-5p (miRNAs w/seed GGAGUGU),PALM	2	1	[Neurological Disease, Organismal Injury and Abnormalities, Psychological Disorders]
21	Alp,TNFRSF19	2	1	[Cellular Development, Connective Tissue Development and Function, Embryonic Development]
22	LINC00941,TCHH	2	1	[Dermatological Diseases and Conditions, Hereditary Disorder, Organismal Injury and Abnormalities]
23	LOXL4,mir-218	2	1	[Cancer, Neurological Disease, Organismal Injury and Abnormalities]
24	CLOCK,SCN4B,SCN5A	1	1	[Cardiac Arrythmia, Developmental Disorder, Organismal Survival]
25	F10,F8A1 (includes others),LRP	1	1	[Cardiac Dysfunction, Cardiovascular Disease, Cell-To-Cell Signaling and Interaction]
