## Supplementary Table 4 for "Drug Repurposing of potential drug targets for treatment of COVID-19"

### Sheet: Sheet1
S. No.	ENSEMBL	Gene	Drug name	Mechanism of action
1	ENSG00000162551	ALPL	Alendronic acid	Inhibition
			Cimetidine	Inhibition
			Cromoglicic acid	Inhibition
			Zaprinast	Inhibition
			Zoledronic acid	Inhibition
			zinc sulfate	cofactor
2	ENSG00000115009	CCL20	Epigallocatechin-3-gallate	Inhibition
			Fenofibrate	Inhibition
3	ENSG00000108342	CSF3	Triflusal	Inhibition
4	ENSG00000163739	CXCL1	Epigallocatechin-3-gallate	Inhibition
5	ENSG00000169245	CXCL10	Fenofibrate	Inhibition
			MDX-1100	antibody
6	ENSG00000169429	CXCL8	2-[1-[2,6-Dichloro-4-(3,5-diketo-1,2,4-triazin-2-yl)phenyl]-1-methyl-ethyl]-4-phenyl-thiazole-5-carboxylic acid 3-hydroxypropyl ester	Inhibition
			Acetylcysteine	Inhibition
			Azelastine	Inhibition
			Doxycycline	Inhibition
			Epigallocatechin-3-gallate	Inhibition
			Erythromycin	Inhibition
			Etretinate	Inhibition
			Fexofenadine	Inhibition
			Josamycin	Inhibition
			Lidocaine	Inhibition
			Olopatadine	Inhibition
			Rebamipide	Inhibition
			Roxithromycin	Inhibition
			Triflusal	Inhibition
			Tyloxapol	Inhibition
			BMS-986253	antibody
7	ENSG00000136244	IL6	clazakizumab	antibody
			2-[1-[2,6-Dichloro-4-(3,5-diketo-1,2,4-triazin-2-yl)phenyl]-1-methyl-ethyl]-4-phenyl-thiazole-5-carboxylic acid 3-hydroxypropyl ester	Inhibition
			Aloperine	Inhibition
			Atiprimod	Inhibition
			Azelastine	Inhibition
			Doxycycline	Inhibition
			Estradiol	Inhibition
			Gemifloxacin	Inhibition
			Icariin	Inhibition
			interleukin-6 receptor inhibitor	antagonist
			Lornoxicam	Inhibition
			Naringin	Inhibition
			Roquinimex	Inhibition
			Roxithromycin	Inhibition
			siltuximab	antagonist,antibody
			Tipifarnib	Inhibition
			tocilizumab	antibody
			ziltivekimab	antibody
8	ENSG00000134321	RSAD2	NA	NA
9	ENSG00000143546	S100A8	NA	NA
10	ENSG00000241794	SPRR2A	NA	NA
11	ENSG00000131018	SYNE1	NA	NA
12	ENSG00000132530	XAF1	NA	NA
13	ENSG00000124875	CXCL6	NA	NA
14	ENSG00000137965	IFI44	NA	NA
15	ENSG00000137959	IFI44L	NA	NA
